# Towards an open analysis ecosystem for *Plasmodium* genomic epidemiology

**DOI:** 10.1101/2025.04.01.25325032

**Authors:** Shazia Ruybal-Pesántez, Jorge Amaya-Romero, Sophie Bérubé, Nicholas F. Brazeau, Mouhamadou Fadel Diop, Nicholas Hathaway, Jason Hendry, Kirsty McCann, Kathryn Murie, Maxwell Murphy, Karamoko Niaré, Jody Phelan, Stephen F. Schaffner, Alfred Simkin, Aimee R. Taylor, Bryan Greenhouse, Amy Wesolowski, Robert Verity

## Abstract

Major advances in *Plasmodium* sequencing approaches, bioinformatic pipelines, and data analysis tools have provided valuable insights into malaria epidemiology from parasite genomic data. However, translating genetic data into actionable information for decision-makers remains a challenge. Significant barriers limit the integration of these advances into a functional data analysis ecosystem that produces standardized, interpretable results for use by national malaria control programs. The *Plasmodium* Genomic Epidemiology (PlasmoGenEpi) network convened 18 subject matter experts across 15 institutions at the **R**eproducibility, **A**ccessibility, **D**ocumentation, and **I**nteroperability **S**tandards **H**ackathon in 20**23 (RADISH23)** to identify available analysis tools, evaluate software standards, improve documentation, and outline workflows. Eight use cases for genomic data were identified, and a subset were developed into analysis workflows in terms of a series of connected functionalities. Software tools were then mapped against functionalities to outline a modular approach to data analysis for these use cases. In addition to outlining workflows, a set of objective criteria were developed for evaluating software standards. Forty *Plasmodium* genomic analysis tools were identified, of which 22 were prioritized for software standards evaluation. Additional tutorials were developed for 10 tools in the form of reproducible code applied to shared datasets. These resources are available on **PGEforge** (<u>mrc-</u> <u>ide.github.io/PGEforge</u>), a new community resource that serves as a central, open repository for current and future resources for malaria genomic data analysis.
