## Supplementary material for "Towards an open analysis ecosystem for *Plasmodium* genomic epidemiology": Table S1

### Sheet: MMS_software_landscaping
Tool	Authors	Stage	Theme	Tutorial on PGEforge	Reason_no_tutorial	Software_download_link	Repos_link	Webpage_link	Implementation	Installation	Functionalities	Functionality_notes	Preprint_DOI	Preprint_year	Publication_DOI	Publication_year	Documentation_location	Documentation_link	Tutorials_location	Tutorials_link	Run settings/parameters output	Runs on windows	Runs on Mac Intel	Runs on Mac ARM	Runs on Linux	Installation via build from source	Installation via pre-built from repo (e.g. PIP, Conda, CRAN)	Installation via container	Installation via direct download	GitHub branch rules exist	Master branch protected	Auto tests required for branch merging	Run via GUI	Run via command line	Implementation language (e.g. C++, R, Python)	Command line language
MLMOI	Meraj Hashemi, Kristan Schneider	Release	analysis	no	This tool was relegated due to difficulty with installation as the package has been removed from CRAN. Manual installation instructions were difficult to follow.	https://cran.r-project.org/src/contrib/Archive/MLMOI/	https://github.com/Maths-against-Malaria/MOI-Bias-correction	NA	R package	Manual package install from .tar ball (removed from CRAN archive)	MOI estimation, Allele frequency estimation	NA	NA	NA	https://doi.org/10.1371/journal.pone.0261889	2021	within package	NA	within package	NA
MalHaploFreq	Ian Hastings	Release	analysis	no	This tool has largely been superseeded by MultiLociBiallelicModel, which also estimates prevalence but does not require MOI, can do more loci and estimates the MOI from the input data	http://pcwww.liv.ac.uk/hastings/MalHaploFreq/	NA	NA	.exe file	Manual download of .exe file	Haplotype frequency estimation	MOI estimation and prevalence estimates are secondary (essentially untested), program does not work on Mac or Linux	NA	NA	https://doi.org/10.1186/1475-2875-7-130	2008	software website	http://pcwww.liv.ac.uk/hastings/MalHaploFreq/	NA	NA
malaria.em	Xiaohong Li	Release	analysis	no	The code for this program was removed from CRAN in 2014, does not appear to be activiely maintained and is no longer available for download other than from archives. A program that does something similar is MultiLociBiallelicModel.	https://cran.r-project.org/src/contrib/Archive/malaria.em/	NA	NA	R package	Manual package install from .tar ball (CRAN archive)	MOI estimation, haplotype frequency estimation	NA	NA	NA	https://doi.org/10.2202/1544-6115.1321	2007	within package	NA	NA	NA
FreqEstimationModel	Aimee Taylor	Beta	analysis	planned		https://github.com/aimeertaylor/FreqEstimationModel/tree/master	https://github.com/aimeertaylor/FreqEstimationModel	NA	R package	Manual download of files or github clone and run files locally	MOI, population-level allele and haplotype frequency estimation	Statistical model based on prevalence data. Allows for missing data	NA	NA	https://doi.org/10.1186/1475-2875-13-102	2014	within package	NA	within package	NA						no	yes	no	no				no	yes	R	R
MultiLociBiallelicModel	Christian Tsoungui Obama	Beta	analysis	yes		https://github.com/Maths-against-Malaria/MultiLociBiallelicModel	https://github.com/Maths-against-Malaria/MultiLociBiallelicModel	NA	Standalone R scripts	Git clone and run scripts	MOI and haplotype frequency estimation	NA	NA	NA	https://doi.org/10.3389/fepid.2022.943625	2022	github repo	https://github.com/Maths-against-Malaria/MultiLociBiallelicModel	github repo	https://github.com/Maths-against-Malaria/MultiLociBiallelicModel/blob/main/src/SNP_MLE.R	yes	yes	yes	yes	yes	no	no	no	yes	no	no	no	no	yes	R	R
pfmix	John O'Brien	Release	analysis	no	Due to limited documentation on installation, we were unable to install and run the tool. The tool has not been updated in seven years	https://github.com/cascobayesian/pfmix/tree/master	https://github.com/cascobayesian/pfmix	NA	R package	Manual package install from .tar ball	MOI estimation, strain mixture proportion inference	also inference of proportion 'unexplained' mixture proportions within infections	NA	NA	https://doi.org/10.1371/journal.pcbi.1004824	2016	github repo	https://github.com/cascobayesian/pfmix/tree/master	github repo README	https://github.com/cascobayesian/pfmix/tree/master
THEREALMcCOIL	Hsiao-Han Chang	Release	analysis	yes		https://github.com/EPPIcenter/THEREALMcCOIL	https://github.com/EPPIcenter/THEREALMcCOIL		Standalone R scripts	Git clone and compile from source files	COI and population allele frequency estimation	Can be used in categorical (SNP either het or hom) or proportional mode (relative signal intensity for each allele used)	NA	NA	https://doi.org/10.1371/journal.pcbi.1005348	2017	github repo. Link to gh-page in README that doesn't work (https://eppicenter.github.io/THEREALMcCOIL/)	https://github.com/EPPIcenter/THEREALMcCOIL	NA	NA	yes	yes	yes	yes	yes	yes	no	no	no	no	no	no	no	no	R	C++
McCOILR	OJ Watson	Release	analysis	no	This tool is an R wrapper for THEREALMcCOIL, it produces inflated COI estimates as compared to original C++ file from EPPICenter. Presumed seed bug	https://github.com/OJWatson/McCOILR	https://github.com/OJWatson/McCOILR		R package	devtools install	COI and population allele frequency estimation	Wrapper on THEREALMcCOIL	NA	NA	NA	NA	package and website	https://ojwatson.github.io/McCOILR/articles/introduction.html	package and website	https://ojwatson.github.io/McCOILR/articles/introduction.html
coiaf	Aris Paschalidis, OJ Watson	Release	analysis	yes		https://github.com/bailey-lab/coiaf	https://github.com/bailey-lab/coiaf	https://bailey-lab.github.io/coiaf/index.html	R package	devtools install	COI estimation	can get discrete or continuous COI values	NA	NA	https://doi.org/10.1371/journal.pcbi.1010247	2023	package and website	https://bailey-lab.github.io/coiaf/index.html	package and website	https://bailey-lab.github.io/coiaf/articles/example_real_data.html	no	yes	yes	yes	yes	yes	no	no	no	?	?	?	no	yes	R	R
DEploid	Joe Zhu	Release	analysis	no	This tool has been superseded by DeploidIBD, which is the same program just run without the IBD flag	https://github.com/DEploid-dev/DEploid	https://github.com/DEploid-dev/DEploid	https://deploid.readthedocs.io/en/latest/#	C++	Make	COI, proportion and haplotype estimation	NA	NA	NA	https://doi.org/10.1093/bioinformatics/btx530	2018	github repo and website	https://deploid.readthedocs.io/en/latest/	github repo and website	https://deploid.readthedocs.io/en/latest/
Deploid-r	Joe Zhu, Jacob Almagro-Garcia, Gil McVean	Release	analysis	no	This tool is considered relegated as it links to an old version of Deploid	https://github.com/DEploid-dev/DEploid-r	https://github.com/DEploid-dev/DEploid-r	https://deploid.readthedocs.io/en/latest/index.html	R package	devtools install	COI, proportion and haplotype estimation	Rcpp wrapper for DEploid	NA	NA	NA	NA	github repo	https://github.com/DEploid-dev/DEploid-r	NA	NA
DEploidIBD	Joe Zhu	Release	analysis	yes		https://github.com/DEploid-dev/DEploid	https://github.com/DEploid-dev/DEploid	https://deploid.readthedocs.io/en/latest/index.html	C++	Make	COI, proportion, within-sample IBD and haplotype estimation	DEploid with "-ibd" flag	NA	NA	https://doi.org/10.7554/eLife.40845	2019	github repo and website	https://deploid.readthedocs.io/en/latest/	github repo and website	https://deploid.readthedocs.io/en/latest/	no	yes	yes	yes	yes			yes					no	yes	C++	bash
isoRelate	Lyndal Henden	Release	analysis	planned		https://github.com/bahlolab/isoRelate	https://github.com/bahlolab/isoRelate	NA	R package	devtools install	Infering pairwise IBD in haploid species	NA	NA	NA	https://doi.org/10.1371/journal.pgen.1007279	2018	within package	https://github.com/bahlolab/isoRelate/blob/master/README.md	within package	NA	no	no	no	no	yes? wasm	no	yes	no	no				no	yes	C++ and R	R
hmmIBD	Steve Schaffner	Release	analysis	yes		https://github.com/glipsnort/hmmIBD	https://github.com/glipsnort/hmmIBD	NA	C + Python scripts	Compile with any C compiler	Identifies IBD segments between pairs of genomes	Includes scripts to extract and thin data	NA	NA	https://doi.org/10.1186/s12936-018-2349-7	2018	within package	NA	NA	NA	y (to stdout)	?	yes	yes	yes	yes	no	no	no	no	no	no	no	yes	C + Python	C + Python
paneljudge	Aimee Taylor, Pierre Jacob	Beta	study design	yes		https://github.com/aimeertaylor/paneljudge	https://github.com/aimeertaylor/paneljudge	NA	R package	devtools install	performance of a panel of genetic markers designed to test relatedness	can also estimate relatedness between monoclonals	NA	NA	https://onlinelibrary.wiley.com/doi/10.1111/1755-0998.13622	2022	within package	https://github.com/aimeertaylor/paneljudge	vignette within package	NA	yes	yes	yes	yes	yes	no	yes	no	no				no	yes	R, C++	R
dcifer	Inna Gerlovina	Release	analysis	yes		https://CRAN.R-project.org/package=dcifer	https://github.com/EPPIcenter/dcifer	https://eppicenter.github.io/dcifer/	R package	CRAN install	estimation of relatedness (IBD) between polyclonal infections	in addition to estimating relatedness also allows user to perform statistical inference also produces estimates of COI and population allele frequencies.	NA	NA	https://doi.org/10.1093/genetics/iyac126	2022	package and website	https://eppicenter.github.io/dcifer/	vignette (CRAN)	https://cloud.r-project.org/web/packages/dcifer/vignettes/vignetteDcifer.pdf
moire	Maxwell Murphy, Bryan Greenhouse	Release	analysis	yes		https://github.com/EPPIcenter/moire	https://github.com/EPPIcenter/moire	https://eppicenter.github.io/moire/	R package	devtools install	Estimation of COI, estimation of pop-level allele frequencies	uses MCMC based approaches	https://doi.org/10.1101/2023.10.03.560769	2023	NA	NA	package and website	https://eppicenter.github.io/moire/index.html	vignette	https://eppicenter.github.io/moire/articles/mcmc_demo.html	no	yes	yes	yes	yes	no	yes	no	no	no	no	no	no	yes	C++	R
MALECOT	Bob Verity	Beta	analysis	planned		https://github.com/bobverity/MALECOT	https://github.com/bobverity/MALECOT	https://bobverity.github.io/MALECOT/	R package	devtools install	Inference of population strucure, estimation of COI, estimation of allele frequencies	NA	NA	NA	NA	NA	package and website	https://bobverity.github.io/MALECOT/index.html	package and website	https://bobverity.github.io/MALECOT/index.html		yes	yes	yes	yes	no	yes	no	no				no	yes	C++ and R	R
SIMPLEGEN	Bob Verity, Shazia Ruybal, Isobel Routledge, Sophie Berube, Daniel Larremore	Development	simulation	no	This tool is still under development	https://github.com/mrc-ide/SIMPLEGEN/tree/master	https://github.com/mrc-ide/SIMPLEGEN/tree/master	https://mrc-ide.github.io/SIMPLEGEN/	R package	devtools install	transmission simulation of malaria epidemiology and genotypes	NA	NA	NA	NA	NA	package and website	https://mrc-ide.github.io/SIMPLEGEN/index.html	package and website	https://mrc-ide.github.io/SIMPLEGEN/index.html
magenta	OJ Watson	Beta	simulation	no	This tool is a simulator and thus not within the scope of PGEforge genomic data analysis tools	https://github.com/OJWatson/magenta	https://github.com/OJWatson/magenta	https://ojwatson.github.io/magenta/index.html	R package	devtools install	transmission simulation of malaria epidemiology and genotypes	Implements interventions and a basic spatial model	NA	NA	https://doi.org/10.1093/molbev/msaa225	2020	website	https://ojwatson.github.io/magenta/articles/Introduction.html	website	https://ojwatson.github.io/magenta/articles/Introduction.html
DRpower	Bob Verity, Shazia Ruybal	Release	study design	yes		https://github.com/mrc-ide/DRpower	https://github.com/mrc-ide/DRpower	https://mrc-ide.github.io/DRpower/	R package	devtools install	power and sample size calculation for pfhrp2/3 studies	additional interactive web app	NA	NA	NA	NA	package and website	https://mrc-ide.github.io/DRpower/	package and website	https://mrc-ide.github.io/DRpower/		yes	yes	yes		no	yes	no	no				no	yes	C++ and R	R
pixelate	Aimee Taylor, James Watson, Caroline Buckee	Release	visualization	planned		https://github.com/aimeertaylor/pixelate	https://github.com/aimeertaylor/pixelate	NA	R package	CRAN install	pixelates geographic maps according to levels of uncertainty	An R package	https://doi.org/10.48550/arXiv.2005.11993	2020	NA	NA	github repo	https://github.com/aimeertaylor/pixelate	vignettes folder of github repo	https://rdrr.io/github/artaylor85/pixelate/		yes	yes	yes	yes	no	yes	no	no				no	yes	R	R
estMOI	Samuel Assefa	Release	analysis	yes		https://sourceforge.net/projects/estmoi/	https://github.com/sammy-assefa/estMOI/tree/master	NA	perl script	download perl script	estimates multiplicity of infection	seems that it maybe used to be a website and is now a perl script	NA	NA	https://doi.org/10.1093/bioinformatics/btu005	2014	pdf in github	https://github.com/sammy-assefa/estMOI/blob/master/README.pdf	NA	NA	yes	?	yes	yes	yes	yes	no	no	yes	?	?	?	no	yes	Perl	Perl
forward-dream	Jason Hendry, Gil McVean	Release	simulation	no	This tool is a simulator and thus not within the scope of genomic data analysis tools	https://github.com/JasonAHendry/fwd-dream	https://github.com/JasonAHendry/fwd-dream	NA	Python	conda	Simulates malaria transmission and evolution	NA	https://doi.org/10.1101/2020.08.27.269928	2020	https://doi.org/10.1371/journal.pcbi.1009287	2021	github	https://github.com/JasonAHendry/fwd-dream	NA	NA
moimix	Stuart Lee	Release	analysis	no	This tool was considered superseded by other MOI estimation tools as it does not estimate MOI, rather it only differentiates poly/monoclonal infections	https://github.com/bahlolab/moimix	https://github.com/bahlolab/moimix	NA	R package	BiocManager	Estimate MOI, heterzyosity, call major calls	NA	NA	NA	NA	NA	github	https://github.com/bahlolab/moimix/blob/master/README.md	vignette within package	https://github.com/bahlolab/moimix/blob/master/vignettes/introduction.Rmd
hrp2malaRia	OJ Watson	Release	simulation	no	This tool is a simulator and thus not within the scope of genomic data analysis tools		https://github.com/OJWatson/hrp2malaRia								https://doi.org/10.7554/eLife.25008	2017
hmmibdr	OJ Watson, Steve Schaffner	Release	analysis	no	This tool is an R wrapper for hmmIBD, to install locally need C compiler and to run python scripts to produce input files from raw VCFs.		https://github.com/OJWatson/hmmibdr
MIPanalyzer	Bob Verity, OJ Watson, Nick Brazeau	Release	analysis	planned		https://github.com/mrc-ide/MIPanalyzer	https://github.com/mrc-ide/MIPanalyzer	https://mrc-ide.github.io/MIPanalyzer/index.html	R package	devtools install	Filtering of MIP data, PCA, pairwise genetic distances	NA	NA	NA	NA	NA	website	https://mrc-ide.github.io/MIPanalyzer/index.html	website	https://mrc-ide.github.io/MIPanalyzer/index.html		yes	yes	yes	yes	no	yes	no	no				no	yes	C++ and R	R
PlasmoSim	Bob Verity	Beta	simulation	no	This tool is a simulator and thus not within the scope of genomic data analysis tools	https://github.com/mrc-ide/PlasmoSim	https://github.com/mrc-ide/PlasmoSim	https://mrc-ide.github.io/PlasmoSim/	R package	devtools install	Simulation of genetic data (SNPs, haplotypes) or ancestry (IBD). Options for human movement between demes.	NA	NA	NA	NA	NA	website	https://mrc-ide.github.io/PlasmoSim/	website	https://mrc-ide.github.io/PlasmoSim/
polySimIBD	Nicholas Brazeau, Bob Verity	Beta	analysis	no	This tool is a simulator and thus not within the scope of PGEforge genomic data analysis tools	https://github.com/nickbrazeau/polySimIBD	https://github.com/nickbrazeau/polySimIBD	NA	R package	remotes, github install	forwards in-time simulation of pop gen	under development	NA	NA	NA	NA	github	https://github.com/nickbrazeau/polySimIBD	vignette	https://github.com/nickbrazeau/polySimIBD/tree/master/vignettes
discent	Nicholas Brazeau, Bob Verity	Development	analysis	no	This tool is still under development	https://github.com/nickbrazeau/discent	https://github.com/nickbrazeau/discent	NA	R package	vignettes inside repos	Estimates deme inbreeding spatial coefficient (DISC)	NA	NA	NA	NA	NA	github	https://github.com/nickbrazeau/discent	NA	NA
SNP-slice	Nianqiao Ju, Jiawei Liu, Qixin He	Development	analysis	no	This tool is still under development	NA	NA	NA	NA	NA	Reconstruction of SNP haplotypes, estimation of COI	Reconstruction of SNP haplotypes allows for inference of haplotype/strain frequencies	https://doi.org/10.1101/2023.07.29.551098	2023	NA	NA	NA	NA	NA	NA
BRO	Dan Larremore	Release	analysis	no	This tool was not a packaged open-source tool so we were unable to install	https://github.com/dblarremore/BayesianRepertoireOverlap	https://github.com/dblarremore/BayesianRepertoireOverlap	https://bro.colorado.edu	Python scripts (also packaged as an online tool)	Fork repo and run scripts locally	Relatedness estimation with uncertainty	Developed for var repertoires	NA	NA	https://doi.org/10.1371/journal.pcbi.1006898	2019	github repo	https://github.com/dblarremore/BayesianRepertoireOverlap	NA	NA
Pv3Rs	Aimee Taylor, Yong See Foo	Development	analysis	no	This tool is still under development	https://github.com/aimeertaylor/Pv3Rs	https://github.com/aimeertaylor/Pv3Rs	NA	R package	devtools installation from github repo	Relatedness estimation with uncertainty	compute_posterior() function could also be used for Pf by setting prior probability of relapse=0	https://doi.org/10.1101/2022.11.23.22282669	2022	NA	NA	within package	NA	Vignettes within package	NA
Anti-malarial MCMC Bayesian Algorithm	Mateusz Plucinski	Development	analysis	no	This tool is still under development	https://github.com/GTJuniorDesign0100-2020/anti-malarial-MCMC-bayesian-algorithm	https://github.com/GTJuniorDesign0100-2020/anti-malarial-MCMC-bayesian-algorithm	NA	Python script	GitHub clone and run scripts	Estimate TES outcomes from genotyping data	This version is NOT designed for NGS data but length polymorphism data using capillary electrophoresis. There is a version with minor modifications adapted from this; Monica Golumbeanu @SwissTPH hopefully getting a clean version on a GitHub repo soon	NA	NA	https://doi.org/10.1128%2FAAC.00072-15	2015	github repo	https://github.com/GTJuniorDesign0100-2020/anti-malarial-MCMC-bayesian-algorithm/blob/master/README.md	Help in package and github readme	NA
AmpSeq	Jorge Amaya, Ruchit Panchal, Phillip Schwabl, Pablo Manrique	Release	analysis	no	This tool focuses on upstream bioinformatic data processing and is thus not within the scope of PGEforge genomic data analysis tools	https://github.com/broadinstitute/malaria-amplicon-pipeline/tree/main	https://github.com/broadinstitute/malaria-amplicon-pipeline/tree/main	https://github.com/broadinstitute/malaria-amplicon-pipeline/tree/main	Python scripts	GitHub Clone and run scripts	Denoising and amplicon assembly	NA	NA	NA	https://doi.org/10.1111/1755-0998.13622	2022	github repo	https://github.com/broadinstitute/malaria-amplicon-pipeline/tree/main	NA	NA
AmpSim	Nicholas Hathaway	Development	simulation	no	This tool is still under development	https://github.com/nickjhathaway/elucidator	https://github.com/nickjhathaway/elucidator		C++	GitHub Clone, docker, vagrant	Simulating PCR and sequencing noise
rehh	Alexander Klassmann, Mathieu Gautier, Renaud Vitalis	Release	analysis	no	This tool focuses on population genetics, not specifically focused on Plasmodium and thus is not within the scope of PGEforge Plasmodium genomic data analysis tools	https://cran.r-project.org/web/packages/rehh/index.html	https://gitlab.com/oneoverx/rehh	NA	R package	devtools installation	Estmimating and plotting EHH/iHS	NA	NA	NA	https://doi.org/10.1093/bioinformatics/bts115, https://doi.org/10.1111/1755-0998.12634	2012, 2017	gitlab repo	https://gitlab.com/oneoverx/rehh	Vignette	https://cran.r-project.org/web/packages/rehh/vignettes/rehh.html						no	yes	no	no				no	yes	C and R	R
Hierfstat	Jerome Goudet, Thibaut Jombart, Zhian N. Kamvar, Eric Archer, Olivier Hardy	Release	analysis	no	This tool focuses on population genetics, not specifically focused on Plasmodium and thus is not within the scope of PGEforge Plasmodium genomic data analysis tools	https://github.com/jgx65/hierfstat	https://cran.r-project.org/web/packages/hierfstat/index.html	https://rdrr.io/cran/hierfstat/man/hierfstat.html	R package	devtools installation	Different types of F-statistics (per locus and pairwise)	NA	NA	NA	https://doi.org/10.1111/j.1471-8286.2004.00828.x	2004	github repo	https://github.com/jgx65/hierfstat	Vignette	https://cran.r-project.org/web/packages/hierfstat/vignettes/hierfstat.html	no	yes	yes	yes	yes	yes	yes	no	no	?	?	?	no	yes	R	R
MicroHaploHet	Karamoko Niare	Development	analysis	no	This tool is still under development	NA	NA	NA	Bash/Python	GitHub Clone	Microhaplotype heterozygosity and microhaplotype-based PCA	NA	NA	NA	NA	NA	github repo	NA	NA	NA
