## Supplementary material for "Towards an open analysis ecosystem for *Plasmodium* genomic epidemiology": Table 2

### Sheet: Sheet1
Software name	Software authors	Publication or preprint DOI	Year	Implementation	Installation method	Dedicated webpage	Software download	Code repository	Tutorial on PGEforge	Reason no tutorial
MLMOI	Meraj Hashemi, Kristan Schneider	https://doi.org/10.1371/journal.pone.0261889	2021	R package	Manual package install from .tar ball (removed from CRAN archive)	NA	https://cran.r-project.org/src/contrib/Archive/MLMOI/	https://github.com/Maths-against-Malaria/MOI-Bias-correction	No	This tool was relegated due to difficulty with installation as the package has been removed from CRAN. Manual installation instructions were difficult to follow.
MalHaploFreq	Ian Hastings	https://doi.org/10.1186/1475-2875-7-130	2008	.exe file	Manual download of .exe file	NA	http://pcwww.liv.ac.uk/hastings/MalHaploFreq/	NA	No	This tool has largely been superseeded by MultiLociBiallelicModel, which also estimates prevalence but does not require MOI, can do more loci and estimates the MOI from the input data
malaria.em	Xiaohong Li	https://doi.org/10.2202/1544-6115.1321	2007	R package	Manual package install from .tar ball (CRAN archive)	NA	https://cran.r-project.org/src/contrib/Archive/malaria.em/	NA	No	The code for this program was removed from CRAN in 2014, does not appear to be activiely maintained and is no longer available for donwload other than from archives. A program that does something similar is MultiLociBiallelicModel.
FreqEstimationModel	Aimee Taylor	https://doi.org/10.1186/1475-2875-13-102	2014	R package	Manual download of files or github clone and run files locally	NA	https://github.com/aimeertaylor/FreqEstimationModel/tree/master	https://github.com/aimeertaylor/FreqEstimationModel	Planned
MultiLociBiallelicModel	Christian Tsoungui Obama	https://doi.org/10.3389/fepid.2022.943625	2022	Standalone R scripts	Git clone and run scripts	NA	https://github.com/Maths-against-Malaria/MultiLociBiallelicModel	https://github.com/Maths-against-Malaria/MultiLociBiallelicModel	Yes
pfmix	John O'Brien	https://doi.org/10.1371/journal.pcbi.1004824	2016	R package	Manual package install from .tar ball	NA	https://github.com/cascobayesian/pfmix/tree/master	https://github.com/cascobayesian/pfmix	No	Due to limited documentation on installation, we were unable to install and run the tool. The tool has not been updated in seven years
THEREALMcCOIL	Hsiao-Han Chang	https://doi.org/10.1371/journal.pcbi.1005348	2017	Standalone R scripts	Git clone and compile from source files		https://github.com/EPPIcenter/THEREALMcCOIL	https://github.com/EPPIcenter/THEREALMcCOIL	Yes
McCOILR	Hsiao-Han Chang, OJ Watson	NA	NA	R package	devtools install		https://github.com/OJWatson/McCOILR	https://github.com/OJWatson/McCOILR	No	This tool is an R wrapper for THEREALMcCOIL, it produces inflated COI estimates as compared to original C++ file from EPPICenter. Presumed seed bug
coiaf	Aris Paschalidis, OJ Watson	https://doi.org/10.1371/journal.pcbi.1010247	2023	R package	devtools install	https://bailey-lab.github.io/coiaf/index.html	https://github.com/bailey-lab/coiaf	https://github.com/bailey-lab/coiaf	Yes
DEploid	Joe Zhu	https://doi.org/10.1093/bioinformatics/btx530	2018	C++	Make	https://deploid.readthedocs.io/en/latest/#	https://github.com/DEploid-dev/DEploid	https://github.com/DEploid-dev/DEploid	No	This tool has been superseded by DeploidIBD, which is the same program just run without the IBD flag
Deploid-r	Joe Zhu, Jacob Almagro-Garcia, Gil McVean	NA	NA	R package	devtools install	https://deploid.readthedocs.io/en/latest/index.html	https://github.com/DEploid-dev/DEploid-r	https://github.com/DEploid-dev/DEploid-r	No	This tool is considered relegated as it links to an old version of Deploid
DEploidIBD	Joe Zhu	https://doi.org/10.7554/eLife.40845	2019	C++	Make	https://deploid.readthedocs.io/en/latest/index.html	https://github.com/DEploid-dev/DEploid	https://github.com/DEploid-dev/DEploid	Yes
isoRelate	Lyndal Henden	https://doi.org/10.1371/journal.pgen.1007279	2018	R package	devtools install	NA	https://github.com/bahlolab/isoRelate	https://github.com/bahlolab/isoRelate	Yes
hmmIBD	Steve Schaffner	https://doi.org/10.1186/s12936-018-2349-7	2018	C and Python scripts	Compile with any C compiler	NA	https://github.com/glipsnort/hmmIBD	https://github.com/glipsnort/hmmIBD	Yes
dcifer	Inna Gerlovina	https://doi.org/10.1093/genetics/iyac126	2022	R package	CRAN install	https://eppicenter.github.io/dcifer/	https://CRAN.R-project.org/package=dcifer	https://github.com/EPPIcenter/dcifer	Yes
moire	Maxwell Murphy, Bryan Greenhouse	https://doi.org/10.1101/2023.10.03.560769	2023	R package	devtools install	https://eppicenter.github.io/moire/	https://github.com/EPPIcenter/moire	https://github.com/EPPIcenter/moire	Yes
MALECOT	Bob Verity	NA	NA	R package	devtools install	https://bobverity.github.io/MALECOT/	https://github.com/bobverity/MALECOT	https://github.com/bobverity/MALECOT	Planned
DRpower	Bob Verity, Shazia Ruybal-Pesántez	NA	NA	R package	devtools install	https://mrc-ide.github.io/DRpower/	https://github.com/mrc-ide/DRpower	https://github.com/mrc-ide/DRpower	Yes
estMOI	Samuel Assefa	https://doi.org/10.1093/bioinformatics/btu005	2014	Perl script	download perl script	NA	https://sourceforge.net/projects/estmoi/	https://github.com/sammy-assefa/estMOI/tree/master	Yes
moimix	Stuart Lee	NA	NA	R package	BiocManager	NA	https://github.com/bahlolab/moimix	https://github.com/bahlolab/moimix	No	This tool was considered superseded by other MOI estimation tools as it does not estimate MOI, rather it only differentiates poly/monoclonal infections
hmmibdr	OJ Watson, Steve Schaffner	NA	NA	R package	devtools install	NA	https://github.com/OJWatson/hmmibdr	https://github.com/OJWatson/hmmibdr	No	This tool is an R wrapper for hmmIBD, to install locally need C compiler and to run python scripts to produce input files from raw VCFs.
BRO	Dan Larremore	https://doi.org/10.1371/journal.pcbi.1006898	2019	Python scripts (also packaged as an online tool)	Fork repo and run scripts locally	https://bro.colorado.edu	https://github.com/dblarremore/BayesianRepertoireOverlap	https://github.com/dblarremore/BayesianRepertoireOverlap	No	This tool was not a packaged open-source tool so we were unable to install
